# Unravelling the transcriptome of the human tuberculosis lesion and its clinical implications

**DOI:** 10.1101/2022.03.31.22273171

**Authors:** Kaori L. Fonseca, Juan José Lozano, Albert Despuig, Dominic Habgood-Coote, Julia Sidorova, Lilibeth Arias, Álvaro Del Río-Álvarez, Juan Carrillo-Reixach, Aaron Goff, Leticia Muraro Wildner, Shota Gogishvili, Keti Nikolaishvili, Natalia Shubladze, Zaza Avaliani, Pere-Joan Cardona, Federico Martinón-Torres, Antonio Salas, Alberto Gómez-Carballa, Carolina Armengol, Simon J Waddell, Myrsini Kaforou, Anne O’Garra, Sergo Vashakidze, Cristina Vilaplana

## Abstract

The granuloma is a complex structure, contributing to the overall spectrum of tuberculosis (TB). We characterised 44 fresh human pulmonary TB lesion samples from 13 patients (drug-sensitive and multi-drug resistant TB) undergoing therapeutic surgery using RNA-Sequencing. We confirmed a clear separation between the granuloma and adjacent non-lesional tissue, with the granuloma samples consistently displaying increased inflammatory profile despite heterogeneity. Using weighted correlation network analysis, we identified 17 transcriptional modules associated with granulomata and demonstrated a gradient of immune-related transcript abundance according to the granuloma’s spatial organization. Furthermore, we associated the modular transcriptional signature of the TB granuloma with clinical surrogates of treatment efficacy and TB severity. We show that in patients with severe disease, the IFN/cytokine signalling and neutrophil degranulation modules were overabundant, while tissue organization and metabolism modules were under-represented. Our findings provide evidence of a relationship between clinical parameters, treatment response and immune signatures at the infection site.

---

Tuberculosis (TB) is an infectious disease caused by *Mycobacterium tuberculosis* (*Mtb*), and a major cause of ill-health and mortality worldwide^1^. Globally, TB chemotherapy is successful in 85% of drug-sensitive (DS) TB cases^2^. Nevertheless, there is a fraction of patients who will fail treatment and are therefore prone to disease relapse and death, especially in multi drug-resistant (MDR) TB cases^3^. The formation of granulomas is a hallmark of TB and is crucial for containing and controlling the spread of *Mtb* within the host^4^. The existing literature has demonstrated a high degree of heterogeneity in TB granulomatous lesions^5^. Animal studies involving macaques have provided valuable information on granuloma nature and evolution, showing high diversity even within the same host with different grades of bacteria clearance^6^. Moreover, this diversity is observed over the course of infection^7^. These preclinical studies are key to understanding how TB lesions evolve, as human studies cannot provide this information unless using surrogates, such as 18-F-fluorodeoxyglucose positron emission tomography-computed tomography (18F-FDG-PET-CT), as demonstrated by Malherbe et al. when correlating images of TB patients obtained using this method with bacillary load^8,9^.

The development of lung cavitary lesions from a granuloma is crucial in TB pathogenesis and is linked to increased transmission and poor outcomes^10^. Human TB lesion lung biopsies are limited and scarce^11^, and host factors that drive cavitary lesion formation or trigger or reflect poor clinical outcomes remain unknown. The resection of human pulmonary lesions during therapeutic surgery or autopsies has revealed insights into TB lesion architecture, and immunopathology at the site of disease, which may contribute to the emergence of MDR *Mtb* populations^12,13^. Moreover, mycobacterial culture from resected granuloma tissue demonstrated that a subset of patients still harboured live *Mtb* bacilli despite showing preoperative microbiological clearance in sputa in both, DS- and MDR-TB patients^12,14^.

Subbian et al demonstrated molecular correlation of immune responses to the heterogeneity of granuloma samples from four MDR-TB patients, diversity that the authors linked to lesion maturation^15^. Marakalala et al.^16^ suggested that the response to *Mtb* might be shaped by the anatomical localization within the granuloma^16^. They demonstrated a pro-inflammatory center and an anti-inflammatory surrounding tissue by mass spectrometry and lipid quantification. These authors worked with different types of granulomata from six MDR-TB patients and highlighted the heterogenicity of the lesions^16^. Dheda et al. were the first authors to characterize the transcriptional response at anatomically different locations within the granulomas of 14 MDR-TB patients^11^. They showed the cavity wall as the main source of pro-inflammatory activity compared to the lesion centre. However, none of these human studies included DS-TB patients. Finally, a recent study constructed a spatial cell atlas using 6 patients’ samples (two DS-TB and one MDR-TB patient undergoing surgery, and three autopsies) to map granuloma structure and composition and contrast it with the peripheral immune responses^17^.

To our knowledge, no published TB studies have correlated their results with the clinical characteristics of the patients. Based on the hypothesis that characterising human TB lesions at the transcriptomic level could help us to understand the heterogeneity of granulomas and TB pathogenesis in relation to disease presentation, we determined the modular transcriptome signatures of human TB pulmonary lesions from DS- and MDR-TB patients who underwent surgery. We also investigated their link to clinical and microbiological surrogates of TB severity and treatment response (Fig. 1).

**Figure 1.**

Overall study plan. Overview of the analysis undertaken in the study. Figures associated with each objective are stated.
