## Supplementary DataSet 2 for "Unravelling the transcriptome of the human tuberculosis lesion and its clinical implications"

### Sheet: Granuloma modules
Supplementary Data 2. Annotation of the TB lung granuloma modules
Module		WGCNA				QuSAGE analysis												ANNOTATION
		Module color	Number of genes	Top 5 Hub genes		Fold change						Fold enrichemnt (FDR < 0.1)						Manually assigned biological process			Canonical Pathways (TOP 5) padj < 0.05 counts > 5		Gene ontology (TOP 6) padj < 0.05 counts > 5
						Granuloma vs NL	Central vs NL	Internal vs NL	External vs NL			Granuloma vs NL	Central vs NL	Internal vs NL	External vs NL
HG1		salmon	182	ZFP36,CSRNP1,CXCL2,NR4A3,SLC25A25														DNA binding			REACTOME_NGF_STIMULATED_TRANSCRIPTION, REACTOME_NUCLEAR_EVENTS_KINASE_AND_TRANSCRIPTION_FACTOR_ACTIVATION, WP_OREXIN_RECEPTOR_PATHWAY, PID_AP1_PATHWAY, REACTOME_SIGNALING_BY_NTRKS		cis-regulatory region sequence-specific DNA binding, DNA-binding transcription activator activity, RNA polymerase II-specific, DNA-binding transcription activator activity, RNA polymerase II cis-regulatory region sequence-specific DNA binding, response to glucocorticoid
HG2		brown	1039	ZNF704,SPTBN1, TJP1,RBMS3,DST		-0.427245		-0.352095	-0.184655			0.000111663		0.00011813	0.0868652			Epithelial to Mesenchymal Transition (EMT)			REACTOME_MUSCLE_CONTRACTION, WP_REGULATION_OF_ACTIN_CYTOSKELETON, NABA_CORE_MATRISOME, WP_DEVELOPMENT_OF_URETERIC_COLLECTION_SYSTEM, WP_OSTEOBLAST_DIFFERENTIATION_AND_RELATED_DISEASES, KEGG_REGULATION_OF_ACTIN_CYTOSKELETON		vasculature development, calcium-dependent cell-cell adhesion via plasma membrane cell adhesion molecules, cell junction assembly, cell junction organization, synapse assembly, circulatory system process
HG3		greenyellow	321	MYO9B,KCNAB2,CLCN7,MGAT1,GMIP		0.265992		0.287571				0.00375966		0.00111584				Neutrophil degranulation			REACTOME_NEUTROPHIL_DEGRANULATION, KEGG_LYSOSOME, WP_VEGFAVEGFR2_SIGNALING_PATHWAY, PID_CXCR4_PATHWAY, REACTOME_SIGNALING_BY_INTERLEUKINS, PID_TXA2PATHWAY		vacuole, endosome, leukocyte degranulation, myeloid cell activation involved in immune response, myeloid leukocyte mediated immunity, myeloid leukocyte activation
HG4		midnightblue	168	RHBDF2,ATP13A1,DENND1C,FBXO41,C17orf62		0.422685	0.404	0.459163	0.290328			2.19406e-05	0.0562952	1.13817e-06	0.0254433			Cell signaling			REACTOME_CDC42_GTPASE_CYCLE, REACTOME_RHO_GTPASE_CYCLE, KEGG_MAPK_SIGNALING_PATHWAY		NS
HG5		yellow	991	SZT2,LENG8,KMT2B,BRD4,ANKRD11														Cell Cycle			REACTOME_PROCESSING_OF_CAPPED_INTRON_CONTAINING_PRE_MRNA, REACTOME_CHROMATIN_MODIFYING_ENZYMES, REACTOME_TRANSPORT_OF_MATURE_TRANSCRIPT_TO_CYTOPLASM, PID_HEDGEHOG_GLI_PATHWAY, REACTOME_MRNA_SPLICING		mRNA processing, nuclear body, chromatin organization, histone modification, chromatin binding, regulation of mRNA processing
HG6		turquoise	1473	DERL3,CD27,PIM2,MZB1,FCRL5		0.791927	0.873465	0.694166	0.407177			8.70702e-08	0.0562952	3.10455e-06	0.0353577			Humoral			REACTOME_CD22_MEDIATED_BCR_REGULATION, REACTOME_ANTIGEN_ACTIVATES_B_CELL_RECEPTOR_BCR_LEADING_TO_GENERATION_OF_SECOND_MESSENGERS, REACTOME_FCGR_ACTIVATION, REACTOME_ROLE_OF_PHOSPHOLIPIDS_IN_PHAGOCYTOSIS, REACTOME_INITIAL_TRIGGERING_OF_COMPLEMENT, REACTOME_IMMUNOREGULATORY_INTERACTIONS_BETWEEN_A_LYMPHOID_AND_A_NON_LYMPHOID_CELL		immunoglobulin complex, adaptive immune response, lymphocyte activation, complement activation, classical pathway, immune response-activating cell surface receptor signaling pathway, immune response-activating signal transduction
HG7		magenta	358	THBS2,CERCAM,ROR2,COL1A2,COL5A2		0.55263	0.544544	0.532559				0.00167071	0.0562952	0.00574817				Extracelular matrix			NABA_CORE_MATRISOME, REACTOME_EXTRACELLULAR_MATRIX_ORGANIZATION, REACTOME_COLLAGEN_FORMATION, NABA_ECM_GLYCOPROTEINS, REACTOME_COLLAGEN_BIOSYNTHESIS_AND_MODIFYING_ENZYMES, REACTOME_DEGRADATION_OF_THE_EXTRACELLULAR_MATRIX		extracellular matrix, external encapsulating structure, extracellular matrix structural constituent, extracellular matrix organization, extracellular structure organization, external encapsulating structure organization
HG8		orange	48	TAP1,STAT1,GBP5,GBP1,HLA-F		0.734715	1	0.577465	0.354105			0.000111663	0.0562952	1.27086e-05	0.0307409			Interferon/Cytokine-mediated signaling			WP_ALLOGRAFT_REJECTION, REACTOME_INTERFERON_GAMMA_SIGNALING, WP_TYPE_II_INTERFERON_SIGNALING_IFNG, KEGG_CYTOKINE_CYTOKINE_RECEPTOR_INTERACTION, REACTOME_INTERFERON_SIGNALING, WP_NETWORK_MAP_OF_SARSCOV2_SIGNALING_PATHWAY, WP_CHEMOKINE_SIGNALING_PATHWAY		innate immune response, cytokine-mediated signaling pathway, positive regulation of immune response, cytokine production, positive regulation of cytokine production, defense response to virus, response to bacterium
HG9		lightcyan	157	GPD1,PPARG,MCEMP1,MEGF9,PNPLA6		-0.388599	-0.432113	-0.356225	-0.247165			0.00167071	0.0571909	0.00593	0.0868652			Cholesterol biosynthesis			WP_CHOLESTEROL_BIOSYNTHESIS_PATHWAY, REACTOME_CHOLESTEROL_BIOSYNTHESIS, WP_CHOLESTEROL_METABOLISM_WITH_BLOCH_AND_KANDUTSCHRUSSELL_PATHWAYS, REACTOME_REGULATION_OF_CHOLESTEROL_BIOSYNTHESIS_BY_SREBP_SREBF, REACTOME_ACTIVATION_OF_GENE_EXPRESSION_BY_SREBF_SREBP,		cholesterol biosynthetic process, secondary alcohol biosynthetic process, regulation of lipid biosynthetic process, regulation of cholesterol metabolic process, organic hydroxy compound metabolic process, cellular lipid metabolic process, regulation of small molecule metabolic process, small molecule biosynthetic process, oxidoreductase activity, oxidation-reduction process
HG10		blue	1431	COBL,SUSD2,LIPH,ITGA3,PPP1R9A		-0.618034	-0.692877	-0.507705	-0.273366			9.0318e-06	0.0562952	0.000222092	0.0360453			Metabolism			REACTOME_DISEASES_ASSOCIATED_WITH_SURFACTANT_METABOLISM, REACTOME_NEGATIVE_REGULATION_OF_THE_PI3K_AKT_NETWORK, REACTOME_SURFACTANT_METABOLISM, NABA_ECM_AFFILIATED, REACTOME_RHO_GTPASE_CYCLE, REACTOME_DEFECTIVE_CSF2RB_CAUSES_SMDP5		apical part of cell, apical plasma membrane, cell-cell junction, basolateral plasma membrane, cell cortex, cluster of actin-based cell projections
HG11		red	657	SHANK3,DOCK6,AGAP1,STARD9,SUN1		-0.30161						0.0113614						Miscellaneous signaling			KEGG_AXON_GUIDANCE, REACTOME_RHOV_GTPASE_CYCLE, WP_ENDODERM_DIFFERENTIATION, REACTOME_DAG_AND_IP3_SIGNALING, REACTOME_RHO_GTPASE_CYCLE, WP_MESODERMAL_COMMITMENT_PATHWAY, WP_ENVELOPE_PROTEINS_AND_THEIR_POTENTIAL_ROLES_IN_EDMD_PHYSIOPATHOLOGY		homophilic cell adhesion via plasma membrane adhesion molecules, calcium ion binding, spinal cord development
HG12		pink	399	ATP5F1,TM9SF2,MMADHC,PSMC2,COX7C														Oxidative phosphorylation			REACTOME_RESPIRATORY_ELECTRON_TRANSPORT, WP_ELECTRON_TRANSPORT_CHAIN_OXPHOS_SYSTEM_IN_MITOCHONDRIA, REACTOME_THE_CITRIC_ACID_TCA_CYCLE_AND_RESPIRATORY_ELECTRON_TRANSPORT, WP_NONALCOHOLIC_FATTY_LIVER_DISEASE, KEGG_HUNTINGTONS_DISEASE, REACTOME_RESPIRATORY_ELECTRON_TRANSPORT_ATP_SYNTHESIS_BY_CHEMIOSMOTIC_COUPLING_AND_HEAT_PRODUCTION_BY_UNCOUPLING_PROTEINS		mitochondrial inner membrane, envelope, mitochondrial protein complex, catalytic complex, respirasome, mitochondrial ATP synthesis coupled electron transport, ATP synthesis coupled electron transport, respiratory chain complex
HG13		purple	336	CFAP43,ERICH3,FOXJ1,DRC3,DNAH7														Cilium organization			WP_CILIOPATHIES, WP_GENES_RELATED_TO_PRIMARY_CILIUM_DEVELOPMENT_BASED_ON_CRISPR, REACTOME_CILIUM_ASSEMBLY, WP_JOUBERT_SYNDROME, REACTOME_ANCHORING_OF_THE_BASAL_BODY_TO_THE_PLASMA_MEMBRANE, REACTOME_ORGANELLE_BIOGENESIS_AND_MAINTENANCE, WP_CILIARY_LANDSCAPE		cilium, cilium organization, cilium assembly, axoneme, ciliary plasm, microtubule-based movement
HG14		green	723	AKR1A1,CTSS,M6PR,GPX1,MAN2B1		0.384821		0.239856				0.00243713		0.026589				Innate immunity/PPR			REACTOME_NEUTROPHIL_DEGRANULATION, KEGG_LYSOSOME, WP_MICROGLIA_PATHOGEN_PHAGOCYTOSIS_PATHWAY, REACTOME_ANTIGEN_PROCESSING_CROSS_PRESENTATION, REACTOME_CELLULAR_RESPONSE_TO_CHEMICAL_STRESS, REACTOME_SIGNALING_BY_INTERLEUKINS		myeloid leukocyte activation, myeloid cell activation involved in immune response, leukocyte degranulation, lytic vacuole, lysosome, neutrophil degranulation
HG15		black	493	RPL6,RPL39,RPL7A,RPS8,RPL23A		0.315673						0.00551312						Ribosomal & metabolic process			REACTOME_SRP_DEPENDENT_COTRANSLATIONAL_PROTEIN_TARGETING_TO_MEMBRANE, REACTOME_EUKARYOTIC_TRANSLATION_ELONGATION, KEGG_RIBOSOME, REACTOME_EUKARYOTIC_TRANSLATION_INITIATION, REACTOME_RESPONSE_OF_EIF2AK4_GCN2_TO_AMINO_ACID_DEFICIENCY, WP_CYTOPLASMIC_RIBOSOMAL_PROTEINS		structural constituent of ribosome, protein targeting to ER, nuclear-transcribed mRNA catabolic process, nonsense-mediated decay, ribosomal subunit, ribosome, ribonucleoprotein complex
HG16		cyan	174	ACP5,NCEH1,PGD,NCF2,GRN														Myeloid activation			REACTOME_NEUTROPHIL_DEGRANULATION, KEGG_LYSOSOME, WP_TYROBP_CAUSAL_NETWORK_IN_MICROGLIA, PID_RB_1PATHWAY, REACTOME_TRANSPORT_OF_BILE_SALTS_AND_ORGANIC_ACIDS_METAL_IONS_AND_AMINE_COMPOUNDS, WP_ADIPOGENESIS		myeloid leukocyte activation, neutrophil degranulation, neutrophil activation involved in immune response, cellular defense response, leukocyte degranulation, neutrophil mediated immunity
HG17		tan	220	SYNJ2BP,NEK7,PCYOX1,CAV2,PHACTR2		-0.314411	-0.315286	-0.353199	-0.205614			0.00012067	0.064374	3.48188e-05	0.0412272			Organelle biogenesis			REACTOME_INTRAFLAGELLAR_TRANSPORT, REACTOME_ORGANELLE_BIOGENESIS_AND_MAINTENANCE, REACTOME_RESPONSE_TO_ELEVATED_PLATELET_CYTOSOLIC_CA2, REACTOME_PLATELET_ACTIVATION_SIGNALING_AND_AGGREGATION, WP_CILIARY_LANDSCAPE, REACTOME_CILIUM_ASSEMBLY		intraciliary transport, intraciliary transport particle

### Sheet: Surrogates of response
SAMPLE	LOCATION	TB drug sensitivity (DS/MDR/XDR)	Sputum	Time of negativization of culture (in months)	N of lesions in the CXR	History of previous TT	SGRQ symptoms score	Size of operated lesion (in mm)	Sex	Age	Body mass index
SH.TBL01C	3	0	0	3	2	0	31.3373	21	0	32	23.1
SH.TBL01I	2	0	0	3	2	0	31.3373	21	0	32	23.1
SH.TBL01E	1	0	0	3	2	0	31.3373	21	0	32	23.1
SH.TBL01H	0	0	0	3	2	0	31.3373	21	0	32	23.1
SH.TBL02I	2	0	1	2	1	1	6.32453	35	0	61	24.2
SH.TBL02E	1	0	1	2	1	1	6.32453	35	0	61	24.2
SH.TBL02H	0	0	1	2	1	1	6.32453	35	0	61	24.2
SH.TBL03C	3	1	0	4	1	0	44.9372	30	0	22	31.7
SH.TBL03I	2	1	0	4	1	0	44.9372	30	0	22	31.7
SH.TBL03E	1	1	0	4	1	0	44.9372	30	0	22	31.7
SH.TBL04C	3	1	1	1	1	1	96.0151	30	0	37	21.5
SH.TBL04I	2	1	1	1	1	1	96.0151	30	0	37	21.5
SH.TBL04E	1	1	1	1	1	1	96.0151	30	0	37	21.5
SH.TBL04H	0	1	1	1	1	1	96.0151	30	0	37	21.5
SH.TBL05C	3	1	1	1	2	0	2.68855	30	1	25	19.1
SH.TBL05I	2	1	1	1	2	0	2.68855	30	1	25	19.1
SH.TBL05E	1	1	1	1	2	0	2.68855	30	1	25	19.1
SH.TBL05H	0	1	1	1	2	0	2.68855	30	1	25	19.1
SH.TBL06C	3	0	1	2	1	0	0	42	1	26	20.8
SH.TBL06E	1	0	1	2	1	0	0	42	1	26	20.8
SH.TBL06H	0	0	1	2	1	0	0	42	1	26	20.8
SH.TBL07I	2	0	1	2	2	1	2.68855	30	1	41	24.5
SH.TBL07E	1	0	1	2	2	1	2.68855	30	1	41	24.5
SH.TBL07H		0	1	2	2	1	2.68855	30	1	41	24.5
SH.TBL08I	2	1	0	7	1	0	13.2075	40	1	28	20.0
SH.TBL08E	1	1	0	7	1	0	13.2075	40	1	28	20.0
SH.TBL08H	0	1	0	7	1	0	13.2075	40	1	28	20.0
SH.TBL09I	2	1	0	3	1	1	21.3513	38	1	36	32.0
SH.TBL09E	1	1	0	3	1	1	21.3513	38	1	36	32.0
SH.TBL09H		1	0	3	1	1	21.3513	38	1	36	32.0
SH.TBL10I	2	0	1	2	1	1	0	29	1	41	24.5
SH.TBL10E	1	0	1	2	1	1	0	29	1	41	24.5
SH.TBL10H	0	0	1	2	1	1	0	29	1	41	24.5
SH.TBL11C	3	0	0	6	1	0	21.5084	35	0	50	22.5
SH.TBL11I	2	0	0	6	1	0	21.5084	35	0	50	22.5
SH.TBL11E	1	0	0	6	1	0	21.5084	35	0	50	22.5
SH.TBL11H	0	0	0	6	1	0	21.5084	35	0	50	22.5
SH.TBL13I	2	1	0	3	1	0	20.4075	30	0	16	25.5
SH.TBL13E	1	1	0	3	1	0	20.4075	30	0	16	25.5
SH.TBL13H	0	1	0	3	1	0	20.4075	30	0	16	25.5
SH.TBL14C	3	0	1	1	2	0	29.1027	30	0	41	23.4
SH.TBL14I	2	0	1	1	2	0	29.1027	30	0	41	23.4
SH.TBL14E	1	0	1	1	2	0	29.1027	30	0	41	23.4
SH.TBL14H	0	0	1	1	2	0	29.1027	30	0	41	23.4
SH.TBL15C	3	1	1	1	1	0	0	32	1	25	23.7
SH.TBL15I	2	1	1	1	1	0	0	32	1	25	23.7
SH.TBL15E	1	1	1	1	1	0	0	32	1	25	23.7
SH.TBL15H	0	1	1	1	1	0	0	32	1	25	23.7

### Sheet: Module eigenenes 
SAMPLE	green	black	pink	magenta	greenyellow	midnightblue	orange	turquoise	yellow	salmon	cyan	lightcyan	purple	brown	tan	blue	red
SH.TBL01C	0.220177	0.0413623	0.0565272	-0.03577	0.198783	0.150312	0.3193	0.147603	0.054295	-0.0644134	0.137476	-0.0852181	-0.039628	-0.174013	-0.127115	-0.144582	-0.122775
SH.TBL01I	0.0664697	-0.148826	-0.261154	0.0227524	0.288441	0.188306	0.108394	0.0183437	0.218344	0.413562	0.144054	0.0851435	-0.117193	-0.053498	-0.240391	0.0286365	0.102506
SH.TBL01E	-0.0820328	-0.130122	-0.111359	-0.0893464	0.0571014	-0.0225969	-0.0139758	-0.138325	0.0825894	0.114629	0.013129	0.0619642	-0.066501	0.116608	0.0307167	0.131383	0.160358
SH.TBL01H	0.0926872	0.0885784	0.203336	-0.166415	-0.0553616	-0.204149	-0.0952836	-0.180958	-0.181188	0.247969	0.183857	0.273947	-0.124817	0.0521057	0.192513	0.133101	-0.102163
SH.TBL02I	0.157919	-0.117193	0.0204839	-0.154278	0.153545	-0.0740316	-0.220736	-0.167176	-0.00490684	0.0631287	0.390478	0.384219	0.0899749	-0.0201023	7.27542e-05	0.106412	-0.0197093
SH.TBL02E	0.0116375	-0.0484924	0.0300694	-0.00242935	-0.0158656	-0.0973074	-0.18739	-0.12065	-0.0267945	0.0828056	0.129321	0.166456	-0.0995321	0.105143	0.0802279	0.0681813	0.0358593
SH.TBL02H	-0.0171726	-0.22984	-0.174182	-0.108413	0.133955	-0.00985682	-0.218956	-0.172292	0.12685	0.100018	0.210653	0.250749	-0.0413217	0.0345948	-0.0579908	0.175695	0.117862
SH.TBL03C	0.0654996	-0.0595099	0.0043943	-0.185183	0.0361646	-0.0628227	0.115764	-0.0446572	-0.00646987	0.297553	0.134319	0.179004	0.128385	-0.0463142	0.0279018	0.12155	-0.0397284
SH.TBL03I	0.0580471	-0.153813	-0.22602	-0.0591273	0.256115	0.198019	0.159988	0.0602495	0.244358	0.179995	0.112565	0.0396451	0.188969	-0.181948	-0.237668	0.0517626	0.0397637
SH.TBL03E	0.0724672	-0.134914	-0.332063	0.242511	0.421089	0.418031	0.170295	0.14025	0.3956	0.320633	0.060576	-0.106629	-0.062854	-0.229101	-0.414804	-0.0937923	0.0891803
SH.TBL04C	0.135662	0.0462958	0.013163	0.145625	0.131061	0.0794404	0.0246758	0.0817143	0.0087205	-0.0732415	0.12811	0.0368612	-0.10899	-0.11504	-0.0780636	-0.0770705	-0.0770901
SH.TBL04I	0.100883	-0.0395749	-0.00115725	-0.0370449	0.128595	0.0532997	0.0963341	0.0276761	0.0321564	-0.105911	0.128188	0.0472507	0.0901782	-0.0877449	-0.0439721	-0.0104555	-0.0647638
SH.TBL04E	0.211563	0.0741326	0.250685	-0.276847	0.0394958	-0.180172	-0.0461362	-0.155307	-0.208505	-0.00510718	0.32713	0.332747	0.154985	-0.0505309	0.168694	0.0975972	-0.206978
SH.TBL04H	0.0084787	0.0774318	0.109069	0.00734105	-0.0992775	-0.127818	-0.0945966	-0.0609848	-0.168715	-0.0481601	0.0209916	0.0732073	0.0925595	0.0757155	0.134439	0.0473861	-0.0358705
SH.TBL05C	0.181528	0.237203	0.149652	0.18536	0.0619335	0.133022	0.16265	0.218088	-0.18259	-0.0936604	0.00241272	-0.118536	-0.180818	-0.146911	-0.0550128	-0.142037	-0.210297
SH.TBL05I	0.0135398	0.0561834	-0.115116	0.243558	0.126823	0.247238	0.0662376	0.219386	0.111655	0.0112159	-0.095737	-0.19324	-0.132298	-0.144961	-0.222801	-0.140076	-0.0293315
SH.TBL05E	-0.0519156	-0.0314565	-0.162064	0.172991	0.0794518	0.199945	0.0420183	0.144721	0.148079	-0.0212691	-0.112057	-0.169403	-0.117018	-0.0813354	-0.185409	-0.0669113	0.0335021
SH.TBL05H	-0.187498	-0.118133	0.00929235	-0.0748073	-0.174267	-0.168982	-0.186866	-0.212758	-0.0420597	-0.0628836	-0.0982933	0.0446529	-0.00111679	0.204541	0.166503	0.165175	0.150496
SH.TBL06C	-0.0992326	0.0557652	-0.0210546	0.0814112	-0.089295	0.0211069	0.0212061	0.0678567	0.00182144	-0.196255	-0.185425	-0.17716	0.140046	0.0482389	-0.00766248	-0.0545657	0.0278843
SH.TBL06E	-0.171643	-0.0518052	-0.137694	0.00387318	-0.0688274	0.0346118	-0.0230481	-0.000882166	0.137303	-0.0594523	-0.164852	-0.111287	-0.0691483	0.0627873	-0.0623289	0.0336193	0.141795
SH.TBL06H	-0.201733	-0.106448	-0.0424031	-0.0975324	-0.163474	-0.113416	-0.0640857	-0.116678	-0.0294116	-0.0926563	-0.17848	-0.0451763	0.149838	0.200774	0.157739	0.12887	0.166493
SH.TBL07I	0.164302	0.336572	0.22711	0.250333	-0.0792137	0.00869699	-0.0195198	0.187974	-0.207362	-0.144154	-0.0729571	-0.205787	-0.1581	-0.0508846	0.0359425	-0.337373	-0.192985
SH.TBL07E	-0.204761	-0.0189662	0.0257222	0.085824	-0.227202	-0.150379	-0.18044	-0.129288	-0.0203775	-0.00672722	-0.223987	-0.113053	-0.101302	0.273599	0.18323	-0.00481291	0.183597
SH.TBL07H	-0.0473352	0.213598	0.274773	0.0458392	-0.297053	-0.255214	-0.0982966	-0.0859034	-0.288156	-0.0633464	-0.124874	-0.0368928	-0.0883206	0.210482	0.291212	-0.00149482	-0.0782139
SH.TBL08I	-0.0124995	0.170429	0.0885728	0.00659199	-0.0749089	0.0182891	0.0273799	0.0855812	-0.121397	-0.129398	-0.106405	-0.0890034	-0.138642	-0.0189261	0.0110971	-0.0265879	-0.112353
SH.TBL08E	-0.0489521	0.113763	0.0356598	0.0390833	-0.0803768	0.0258217	-0.0168139	0.0789554	-0.0325502	-0.104095	-0.133389	-0.103387	0.150528	-0.0281307	0.00733855	-0.0204029	-0.0686693
SH.TBL08H	-0.0103548	0.0554715	0.191644	-0.114572	-0.118678	-0.20449	-0.173314	-0.175733	-0.237506	-0.134367	0.0670773	0.168782	-0.0323436	0.120084	0.227686	0.138655	-0.0930707
SH.TBL09I	-0.144477	-0.0764292	-0.0899252	-0.0167795	-0.0834644	-0.0132995	0.0291487	-0.00506576	0.101976	0.110671	-0.120641	-0.0323757	0.000134877	0.0626191	-0.00816938	0.0469605	0.102348
SH.TBL09E	-0.210425	-0.205112	-0.26485	0.0478917	0.035603	0.0885801	-0.100116	-0.0880398	0.256047	0.205911	-0.109217	-0.00132682	-0.0525818	0.0991085	-0.0906932	0.109386	0.264735
SH.TBL09H	-0.138655	-0.117884	-0.00485877	-0.147222	-0.132053	-0.159288	-0.0922491	-0.166205	0.0437888	-0.050227	-0.0402227	0.0951248	0.146685	0.111858	0.106294	0.186871	0.103968
SH.TBL10I	0.156829	0.24456	0.123874	0.29153	0.0325394	0.154224	0.0127921	0.257463	-0.0532367	-0.163014	-0.0872278	-0.255305	-0.147263	-0.257485	-0.144411	-0.343812	-0.223987
SH.TBL10E	0.0799637	0.280623	0.160855	0.229726	-0.0766926	0.0769569	-0.0329734	0.205579	-0.14737	-0.210069	-0.144979	-0.228308	-0.14266	-0.08765	-0.0343812	-0.265396	-0.177299
SH.TBL10H	-0.184417	-0.191308	-0.0179654	-0.0968718	-0.182061	-0.175503	-0.11759	-0.185004	0.0107537	-0.179293	-0.131659	-0.0108228	-0.0151941	0.230395	0.193575	0.14244	0.195102
SH.TBL11C	0.337308	0.227581	0.197022	-0.0709356	0.194478	0.182362	0.465848	0.294765	-0.0967316	-0.0310641	0.14769	-0.0784277	-0.137396	-0.349604	-0.156701	-0.221772	-0.312787
SH.TBL11I	-0.0234996	0.00906161	-0.079869	0.0178013	0.0504705	0.139045	0.176286	0.146112	0.0953924	0.106612	-0.0769556	-0.0919652	-0.106894	-0.117203	-0.130313	-0.0573184	-0.0242255
SH.TBL11E	-0.0255182	0.0190727	-0.0905205	0.0194525	0.0601747	0.159083	0.169762	0.150159	0.107268	0.119652	-0.0866949	-0.0944164	-0.109239	-0.117458	-0.144427	-0.0568637	-0.0233824
SH.TBL11H	-0.139449	-0.186317	-0.0933823	-0.204233	-0.0465038	-0.0995357	0.0110624	-0.181254	0.0971662	0.269689	-0.0130818	0.120553	0.216746	0.118926	0.0797474	0.189642	0.187388
SH.TBL13I	-0.0808169	-0.0524644	-0.0958277	-0.107085	-0.0132197	0.0439832	0.104407	0.0596999	0.0944579	0.0710109	-0.0612678	-0.00916435	0.255914	-0.041359	-0.071226	0.0471359	0.0190957
SH.TBL13E	0.0778372	0.129695	0.161107	-0.175118	-0.10208	-0.0665532	0.232821	0.109274	-0.159675	0.0346792	-0.0131574	0.0259773	0.441207	-0.102996	0.0429691	0.007889	-0.214943
SH.TBL13H	0.0715726	0.0258919	0.0731896	0.0496796	-0.104017	-0.140318	0.0732179	0.042443	-0.131432	0.0376292	0.0207247	-0.0225834	-0.107095	-0.0166276	0.0410239	-0.0534505	-0.0964887
SH.TBL14C	0.388062	0.14633	0.0667629	0.292854	0.297796	0.195357	0.156887	0.194726	-0.058468	-0.110942	0.314798	0.00391671	-0.0605318	-0.354445	-0.201321	-0.407779	-0.240437
SH.TBL14I	0.0518672	0.0447297	0.0622451	0.231899	-0.0373339	0.00212031	-0.0266188	0.0652547	-0.0643231	-0.125563	-0.0263412	-0.107716	-0.0764721	0.0513478	0.0667707	-0.122815	-0.0165698
SH.TBL14E	-0.0896666	-0.119703	-0.0209204	-0.137476	-0.0407334	-0.106931	-0.126184	-0.13772	0.043383	-0.0473848	0.0395071	0.0998207	0.352986	0.116189	0.131834	0.123715	0.0913845
SH.TBL14H	0.0427949	0.0277669	0.147441	-0.181005	-0.0881841	-0.206917	-0.145033	-0.167041	-0.179332	-0.113757	0.182563	0.244355	-0.0288629	0.0907189	0.203067	0.133944	-0.0679603
SH.TBL15C	0.00950503	0.135508	0.0867921	0.0672674	-0.120496	-0.0629545	-0.0764416	0.0617285	-0.132042	-0.127963	-0.114813	-0.131574	-0.14037	0.0555688	0.0498862	-0.0967203	-0.0390385
SH.TBL15I	-0.139832	-0.0664621	-0.104304	0.0308762	-0.0543739	-0.00173305	-0.107542	-0.052894	0.107047	-0.00796518	-0.126856	-0.0763403	-0.101446	0.127671	0.00371361	0.0329807	0.196536
SH.TBL15E	-0.193718	-0.13144	-0.0458011	-0.162837	-0.144966	-0.110435	-0.0759229	-0.121576	0.0375522	-0.0729696	-0.139603	-0.029841	0.161206	0.162939	0.121783	0.117704	0.174358
SH.TBL15H	-0.270994	-0.321393	-0.276954	-0.110745	-0.0136348	-0.00314616	-0.206347	-0.199213	0.223994	-0.142055	-0.106446	-0.00943853	0.14561	0.142257	-0.0411137	0.179394	0.306907
